# Polygenic risk score analysis identifies deleterious protein-coding variants in novel immune pathway genes *ATP8B4, FCGR1A*, and *LILRB1* that associate with Alzheimer’s disease

**DOI:** 10.1101/2022.07.12.22277557

**Authors:** Joseph S. Reddy, Xue Wang, Mariet Allen, Minerva M. Carrasquillo, Joanna M. Biernacka, Gregory D. Jenkins, Brandon J. Coombes, Olivia Belbin, Todd E. Golde, Nilüfer Ertekin-Taner, Steven G. Younkin

**Affiliations:** Department of Quantitative Health Sciences, Mayo Clinic, Jacksonville, FL, 32224, USA; Department of Neuroscience, Mayo Clinic, Jacksonville, FL, 32224, USA; Department of Quantitative Health Sciences, Mayo Clinic, Rochester, MN, 55905, USA; Memory Unit and Biomedical Research Institute, IIB Sant Pau, c/Sant Quintí 77, 08041, Barcelona, Spain; Centre of Biomedical Investigation Network for Neurodegenerative Diseases (CIBERNED), Spain; Departments of Neuroscience and Neurology, McKnight Brain Institute, Center for Translational Research in Neurodegenerative Disease, University of Florida, Gainesville, Fl 32610 (and as of 08/01/2022: Departments of Pharmacology and Chemical Biology and Neurology, Center for Neurodegenerative Disease, Goizueta Alzheimer’s Disease Research Center, Emory University School of Medicine, Atlanta, GA, USA 30322; Department of Neurology, Mayo Clinic, Jacksonville, FL, 32224, USA

## Abstract

**Background:** Alterations in innate immunity are pathologically associated with and genetically implicated in Alzheimer’s disease (AD). In the whole exome sequence (WES) dataset generated by the Alzheimer’s Disease Sequencing Project (ADSP), only the previously identified p.R47H variant in the innate immunity gene, *TREM2*, shows study-wide association with risk of AD. Using a novel approach, we searched the ADSP WES data to identify additional immune pathway genes with deleterious variants that, like *TREM2*.pR47H, show strong association with AD.

**Methods:** Using polygenic risk scores (PRS) to analyze association with AD, we evaluated deleterious variants (CADD Phred-scaled score > 20) with a minor allele count of 20 or more in 228 genes comprising an immune co-expression network containing *TREM2* (CEN_*TREM2*_). A significant polygenic component composed of deleterious stop-gain and non-synonymous variants was identified, and false discovery rates were determined for the variants in this component. In genes harboring a significant variant, PRS for all variants in the genes were then analyzed.

**Results:** The PRS for the 182 deleterious variants in CEN_*TREM2*_ showed significant association with AD that was driven by 142 deleterious variants (136 non-synonymous, 6 stop-gain). In the 142 variant polygenic component, four variants had significant AD risk association: *TREM2*.pR47H, two deleterious stop-gain variants (*FCGR1A*.pR92X, and *LILRB1*.pY331X) in novel AD genes and 1 non-synonymous variant *(ATP8B4*.pG395S). Remarkably, PRS for the 36 additional variants in these four genes also showed significant association with AD. The PRS for all 40 variants in the 4 genes, showed significant, replicable association with AD and 3 additional variants in this polygenic component had significant false discovery rates: *ATP8B4*.pR1059Q, *LILRB1*.pP7P, and *LILRB1*.pY327Y.

**Conclusions:** Here, we identify 3 immune pathway genes (*ATP8B4, LILRB1*, and *FCGR1A*) with a variant that associates with AD. Like *TREM2*.pR47H, each of the variants has a minor allele frequency less than 1% and is a deleterious, protein altering variant with a strong effect that increases or decreases (*LILRB1*.pY331X) risk of AD. Additional variants in these genes also alter risk of AD. The variants identified here are ideally suited for studies aimed at understanding how the innate immune system may be modulated to alter risk of AD.
