## Additional File 1 for "Polygenic risk score analysis identifies deleterious protein-coding variants in novel immune pathway genes *ATP8B4, FCGR1A*, and *LILRB1* that associate with Alzheimer’s disease"

### Sheet: CohortDemographics
	Cohort	AD				Controls
		N	Female (%)	Age ± sd	APOE ε4 +ve	N	Female (%)	Age ± sd	APOE ε4 +ve
	ADSP	5559	3222 (58.0%)	75.5 ± 8.7	2382 (42.8%)	4187	2439 (58.3%)	86.7 ± 3.8	566 (13.5%)
	Broad	2668	1426 (53.4%)	73.7 ± 8.2	1281 (48.0%)	1506	943 (62.6%)	87.0 ± 3.8	224 (14.9%)
	WashU	1703	1051 (61.7%)	78.5 ± 8.6	647 (38.0%)	1596	909 (57.0%)	86.9 ± 3.8	218 (13.7%)
	Baylor	1188	745 (62.7%)	75.5 ± 8.6	454 (38.2%)	1085	587 (54.1%)	86.1 ± 3.8	124 (11.4%)
	Washu+Baylor	2891	1796 (62.1%)	77.3 ± 8.7	1101 (38.1%)	2681	1496 (55.8%)	86.6 ± 3.8	342 (12.8%)
	Sample demographics by AD cases and cognitively normal controls. Total number of participants, number and percentage of females, age and standard deviation (sd), and the number and percentage of APOE ε4 positives is shown for each subset.
