## Additional File 2 for "Polygenic risk score analysis identifies deleterious protein-coding variants in novel immune pathway genes *ATP8B4, FCGR1A*, and *LILRB1* that associate with Alzheimer’s disease"

### Sheet: Results for 142 variants
Gene	CHR	POS	rsID	A1	A2	MAF	N	OR	L95	U95	P	Q	ExonicFunc	AAChange	CADD16_PHRED
TREM2	6	41161514	rs75932628	T	C	0.006203	9589	4.795	2.794	8.228	1.281e-08	1.81902e-06	nonsynonymous SNV	R47H	26.1
ATP8B4	15	49972642	rs138799625	T	C	0.008981	9740	2.152	1.516	3.056	1.827e-05	0.00129717	nonsynonymous SNV	G395S	25
FCGR1A	1	149784224	rs74315310	T	C	0.006926	9743	2.195	1.451	3.32	0.0001988	0.00940987	stopgain	R92X	27.4
LILRB1	19	54632687	rs200461258	G	C	0.001386	9738	0.1731	0.0631	0.4748	0.0006573	0.0233342	stopgain	Y331X	35
CSF1R	5	150080979	rs56048668	C	A	0.006467	9739	0.5843	0.3989	0.8559	0.005796	0.14865	nonsynonymous SNV	V32G	24
LAT2	7	74216847	rs144269935	G	C	0.01847	9741	1.381	1.096	1.741	0.006281	0.14865	nonsynonymous SNV	I39M	25.3
C3	19	6678019	rs2230210	G	T	0.002362	9733	0.4357	0.2279	0.833	0.01198	0.23714	nonsynonymous SNV	S1619R	22.1
RHBDF2	17	76477247	rs140433374	T	C	0.00129	9687	0.3218	0.1311	0.7901	0.01336	0.23714	nonsynonymous SNV	A314T	24.1
PYGL	14	50921064	rs946616	T	C	0.06474	9736	0.8731	0.7719	0.9876	0.03088	0.377174	nonsynonymous SNV	V222I	21.7
TREM2	6	41161395	rs142232675	T	C	0.001643	9738	2.645	1.079	6.485	0.03354	0.377174	nonsynonymous SNV	D87N	21.8
PTGS1	9	122381694	rs5789	A	C	0.02737	9716	1.225	1.016	1.478	0.03389	0.377174	nonsynonymous SNV	L237M	22.7
SLC2A9	4	9920546	rs73225891	G	C	0.02709	9742	0.817	0.6774	0.9852	0.03434	0.377174	nonsynonymous SNV	D252H	22.5
NCKAP1L	12	54517642	rs2270581	T	C	0.06212	9584	0.8726	0.7691	0.9901	0.03453	0.377174	nonsynonymous SNV	S352L	21.6
STAB1	3	52514178	rs139838594	T	C	0.00349	9738	0.5918	0.3538	0.9899	0.04565	0.45369	nonsynonymous SNV	R1171C	23.5
CPVL	7	28995812	rs147771477	T	C	0.004723	9737	1.59	1.001	2.527	0.04958	0.45369	nonsynonymous SNV	R464Q	25.9
DOCK8	9	312134	rs11789099	A	G	0.03187	9741	1.188	0.9992	1.414	0.05112	0.45369	nonsynonymous SNV	E237K	23.3
ABI3	17	49217800	rs142527437	G	A	0.001548	9688	2.399	0.9679	5.947	0.05881	0.491236	nonsynonymous SNV	Q110R	21.8
LIPG	18	49583585	rs77960347	G	A	0.01354	9707	0.7887	0.6068	1.025	0.07601	0.587339	nonsynonymous SNV	N322S	23.9
PLCG2	16	81883307	rs11548656	G	A	0.03343	9615	0.8599	0.7264	1.018	0.0795	0.587339	nonsynonymous SNV	H244R	21.9
CPVL	7	29064155	rs145255289	C	G	0.01293	9741	1.27	0.9686	1.665	0.08381	0.587339	nonsynonymous SNV	T348S	22.3
LILRB1	19	54636763	rs201166306	T	C	0.002206	9743	0.5661	0.2951	1.086	0.08686	0.587339	nonsynonymous SNV	T664I	23.6
CCDC18	1	93270377	rs41292129	T	A	0.02679	9719	0.856	0.7098	1.032	0.1038	0.669982	nonsynonymous SNV	I1305F	22.6
SAMSN1	21	14500705	rs62227165	C	T	0.02494	9742	0.8578	0.7077	1.04	0.1181	0.686144	nonsynonymous SNV	T198A	25.3
PYGL	14	50905520	rs34313873	A	T	0.01678	9743	1.21	0.9514	1.539	0.1201	0.686144	nonsynonymous SNV	I772L	24
PLCG2	16	81786071	rs61749044	T	A	0.01616	9741	1.213	0.9503	1.55	0.1208	0.686144	nonsynonymous SNV	M28L	24.3
MS4A7	11	60392703	rs143858799	A	C	0.002157	9735	0.6098	0.316	1.177	0.1403	0.69809	nonsynonymous SNV	L144I	24
SERPINA1	14	94381049	rs28929470	A	G	0.003284	9740	1.497	0.8735	2.567	0.1421	0.69809	nonsynonymous SNV	R247C	23.9
ATP8B4	15	50074176	rs34330378	T	C	0.002155	9740	1.614	0.843	3.09	0.1486	0.69809	nonsynonymous SNV	R13Q	27.7
LCP2	5	170248735	rs187889192	G	A	0.003848	9743	0.6992	0.4302	1.137	0.1489	0.69809	nonsynonymous SNV	Y522H	22.8
TPT1	13	45339532	NA	C	T	0.001078	9738	0.5007	0.1957	1.281	0.1489	0.69809	nonsynonymous SNV	I122V	21.9
CSF1R	5	150070264	rs34951517	T	C	0.01366	9700	0.8248	0.6336	1.074	0.1524	0.69809	nonsynonymous SNV	G413S	21.9
LCP1	13	46152788	rs138605281	T	C	0.001184	9710	0.5478	0.2266	1.324	0.1814	0.761414	nonsynonymous SNV	R244K	22.5
SERPINA1	14	94378610	rs28929474	T	C	0.01775	9743	0.8597	0.6838	1.081	0.1957	0.761414	nonsynonymous SNV	E366K	23.5
CX3CR1	3	39266436	rs139019894	C	T	0.002052	9743	0.6411	0.326	1.261	0.1976	0.761414	nonsynonymous SNV	D57G	21.7
CD300C	17	74544797	rs11870245	A	G	0.01488	9743	1.183	0.9154	1.529	0.1988	0.761414	nonsynonymous SNV	T71I	22.8
PARVG	22	44189248	rs201176117	A	G	0.00103	9706	0.5352	0.206	1.39	0.1993	0.761414	nonsynonymous SNV	V128M	23.1
INPP5D	2	233125882	rs181242219	C	A	0.003643	9742	1.395	0.8311	2.343	0.2075	0.761414	nonsynonymous SNV	T162P	21.3
FERMT3	11	64210782	rs145419469	A	G	0.001398	9655	0.5938	0.2631	1.34	0.2096	0.761414	nonsynonymous SNV	R111H	21.9
TCIRG1	11	68047516	rs140963213	A	G	0.004169	9712	0.7451	0.4668	1.189	0.2174	0.761414	nonsynonymous SNV	A201T	25.8
PLCB2	15	40297541	rs186064001	T	C	0.002267	9702	1.5	0.7834	2.873	0.2211	0.761414	nonsynonymous SNV	E435K	24.5
ERAP2	5	96909661	rs150892504	T	C	0.004771	9743	1.32	0.8392	2.076	0.2297	0.761414	nonsynonymous SNV	R751C	24.5
CPVL	7	29092663	rs117744081	G	A	0.03176	9742	0.9024	0.7591	1.073	0.2442	0.761414	nonsynonymous SNV	Y168H	25.3
ATP8B4	15	49934162	rs55687265	C	G	0.01604	9694	1.154	0.9051	1.472	0.2474	0.761414	nonsynonymous SNV	F436L	22.8
STAB1	3	52517550	rs150956780	C	G	0.004324	9711	0.7626	0.4809	1.209	0.2493	0.761414	nonsynonymous SNV	V1522L	27.3
LILRB2	19	54278827	rs41308752	T	C	0.009329	9698	0.8294	0.603	1.141	0.2504	0.761414	nonsynonymous SNV	D314N	22.7
ADCY7	16	50301163	rs78534766	A	C	0.005387	9742	1.282	0.8341	1.971	0.257	0.761414	nonsynonymous SNV	D439E	24.7
CD163L1	12	7375808	rs150856487	T	C	0.005288	9736	1.266	0.8282	1.935	0.2761	0.761414	nonsynonymous SNV	E870K	20.7
ARHGAP30	1	161048478	rs148375678	C	T	0.002852	9639	0.7254	0.4062	1.295	0.2778	0.761414	nonsynonymous SNV	D671G	20.3
ERAP2	5	96895352	rs34261036	G	T	0.005656	9721	1.253	0.8303	1.89	0.2829	0.761414	nonsynonymous SNV	L411R	25.9
NCKAP1L	12	54532203	rs141526896	T	C	0.001591	9741	1.549	0.6923	3.468	0.2868	0.761414	nonsynonymous SNV	P889S	22.4
TLR5	1	223111858	rs5744168	A	G	0.06121	9742	0.9344	0.8239	1.06	0.2906	0.761414	stopgain	R392X	38
ERAP2	5	96896395	rs148344927	A	G	0.00154	9739	1.526	0.6923	3.362	0.2947	0.761414	nonsynonymous SNV	C421Y	22.5
DHRS9	2	169095663	rs11695788	C	G	0.005388	9741	0.8006	0.528	1.214	0.2951	0.761414	nonsynonymous SNV	D346H	27.7
CCDC18	1	93212235	rs200273930	A	C	0.002001	9740	1.436	0.7267	2.838	0.2976	0.761414	nonsynonymous SNV	P490H	24.8
ARHGAP30	1	161053284	rs139071778	C	T	0.006163	9732	1.228	0.8326	1.81	0.3006	0.761414	nonsynonymous SNV	Q213R	21.7
ADCY7	16	50315395	rs148842632	A	G	0.002259	9734	0.7167	0.3781	1.358	0.3072	0.761414	nonsynonymous SNV	G1045R	25.6
AOAH	7	36540333	rs140099559	T	C	0.001295	9653	0.6475	0.2796	1.499	0.3103	0.761414	nonsynonymous SNV	R431K	20.9
TLR10	4	38774173	rs11466657	G	A	0.03233	9648	1.095	0.9189	1.304	0.311	0.761414	nonsynonymous SNV	I473T	22.4
TLR2	4	153704799	rs5743704	A	C	0.03987	9742	1.082	0.9254	1.265	0.3235	0.76751	nonsynonymous SNV	P631H	24.7
NCKAP1L	12	54508480	rs149360088	A	G	0.001796	9741	0.6984	0.342	1.426	0.3243	0.76751	nonsynonymous SNV	R102Q	23.2
SLC7A7	14	22813127	rs11568438	A	G	0.01945	9740	1.107	0.8893	1.379	0.3619	0.826941	nonsynonymous SNV	A91V	27.4
CMKLR1	12	108292772	rs192034694	G	A	0.009799	9743	0.8692	0.6421	1.177	0.364	0.826941	nonsynonymous SNV	I64T	25.1
CSF1R	5	150077401	rs146406037	A	T	0.001283	9742	0.6789	0.2887	1.597	0.3748	0.826941	nonsynonymous SNV	N255I	20.3
STAB1	3	52522111	rs148915659	G	A	0.00159	9743	1.407	0.652	3.038	0.384	0.826941	nonsynonymous SNV	T2116A	22.7
LYVE1	11	10559245	rs117443264	T	C	0.001436	9743	0.7005	0.3141	1.562	0.3843	0.826941	nonsynonymous SNV	E279K	25.9
C1QB	1	22660847	rs35477594	A	G	0.001232	9739	1.521	0.5895	3.923	0.3859	0.826941	nonsynonymous SNV	G75R	28.6
FCGR3A	1	161548525	rs143870625	A	G	0.001693	9743	0.7254	0.3463	1.52	0.3948	0.826941	nonsynonymous SNV	S177L	20.2
CSF3R	1	36469204	rs3917991	G	C	0.01108	9742	0.8839	0.6646	1.175	0.396	0.826941	nonsynonymous SNV	D510H	23.5
CD163L1	12	7433451	rs142541179	C	G	0.001501	9660	0.7149	0.3252	1.571	0.4036	0.830597	nonsynonymous SNV	A123G	21.9
GPR84	12	54363680	rs149149231	A	G	0.001284	9731	0.7036	0.3036	1.631	0.4124	0.833067	nonsynonymous SNV	L58F	24.5
LPAR6	13	48411503	rs17071686	A	C	0.01166	9733	0.889	0.6689	1.181	0.4175	0.833067	nonsynonymous SNV	W307C	24.3
ATP8B4	15	49897338	rs139129011	A	G	0.002156	9737	0.7717	0.4052	1.47	0.4305	0.833067	nonsynonymous SNV	T884I	26.1
PLCG2	16	81923501	rs142825971	G	A	0.001797	9737	1.336	0.6482	2.752	0.4326	0.833067	nonsynonymous SNV	K775R	22.8
IL16	15	81285798	rs4072111	T	C	0.1097	9743	0.9623	0.8729	1.061	0.4398	0.833067	nonsynonymous SNV	P434S	22.9
TLR2	4	153705165	rs5743708	A	G	0.02847	9743	1.075	0.8942	1.291	0.4431	0.833067	nonsynonymous SNV	R753Q	29.4
PLCB2	15	40289342	rs936212	C	T	0.003622	9659	1.219	0.7296	2.036	0.4499	0.833067	nonsynonymous SNV	E1091G	22.5
TCIRG1	11	68047476	rs140191063	A	G	0.001285	9726	1.369	0.5997	3.123	0.4561	0.833067	nonsynonymous SNV	M187I	26.5
NCF2	1	183590217	rs147415774	T	C	0.001693	9742	0.7621	0.3721	1.561	0.4576	0.833067	nonsynonymous SNV	R38Q	28.6
DOCK8	9	368128	rs17673268	T	C	0.1103	9743	1.037	0.9403	1.143	0.4679	0.839753	nonsynonymous SNV	A597V	24.2
PABPC1	8	100715564	rs201575415	T	C	0.01243	9570	1.109	0.8361	1.471	0.4731	0.839753	nonsynonymous SNV	A156T	24.3
DOCK8	9	304628	rs149918318	A	G	0.00195	9741	1.277	0.6329	2.578	0.4946	0.867077	nonsynonymous SNV	R151Q	23.2
PTAFR	1	28150681	rs138629813	C	T	0.004259	9742	1.173	0.7363	1.869	0.5018	0.868971	nonsynonymous SNV	N114S	24.6
RIN3	14	92676516	rs147042536	C	T	0.007396	9664	0.8882	0.6218	1.269	0.5147	0.871102	nonsynonymous SNV	Y721H	28.9
PLCG2	16	81786066	rs189301790	T	C	0.001386	9737	1.315	0.5764	3	0.5153	0.871102	nonsynonymous SNV	T26M	22.3
SERPINA1	14	94383051	rs28931570	A	G	0.001848	9738	1.259	0.6037	2.624	0.5395	0.89815	nonsynonymous SNV	R63C	25.9
DHRS9	2	169083404	rs147905840	G	A	0.002617	9740	0.8344	0.4605	1.512	0.5506	0.89815	nonsynonymous SNV	Y190C	23.7
TBXAS1	7	140015841	rs8192868	A	G	0.02223	9601	0.9383	0.7602	1.158	0.5531	0.89815	nonsynonymous SNV	E496K	23.9
IL17RA	22	17107768	rs149771513	A	G	0.001026	9743	0.7521	0.2909	1.945	0.5566	0.89815	nonsynonymous SNV	D363N	33
GNGT2	17	49207373	rs35638197	C	T	0.05172	9655	1.041	0.9069	1.194	0.5692	0.90312	nonsynonymous SNV	Q17R	24.3
MSLN	16	765565	rs77260498	C	T	0.00197	9642	0.8234	0.4193	1.617	0.5724	0.90312	nonsynonymous SNV	L248P	22.3
AOAH	7	36616429	rs3735386	C	G	0.1379	9735	1.024	0.9378	1.119	0.5946	0.926359	nonsynonymous SNV	A266G	26.5
LIPG	18	49586795	rs117623631	T	C	0.002052	9743	1.195	0.6106	2.34	0.6024	0.926359	nonsynonymous SNV	R402W	28.2
DOCK8	9	289557	rs150742426	A	G	0.003437	9743	1.147	0.6808	1.932	0.6067	0.926359	nonsynonymous SNV	R127H	22.6
TRAF3IP3	1	209772965	rs147791408	G	C	0.002412	9740	1.163	0.6273	2.155	0.632	0.954723	nonsynonymous SNV	D240E	21.8
PLCG2	16	81908570	rs75472618	G	A	0.007298	9657	0.9209	0.6423	1.32	0.6539	0.977408	nonsynonymous SNV	N571S	22.7
HK2	2	74874394	rs28363006	T	C	0.001387	9730	1.198	0.5167	2.78	0.6734	0.980947	nonsynonymous SNV	R274C	24.9
ERAP2	5	96883857	rs3733905	T	C	0.004771	9743	0.9094	0.579	1.428	0.68	0.980947	nonsynonymous SNV	P214L	25.2
LY86	6	6649634	rs5743651	G	A	0.002224	9666	0.8775	0.468	1.645	0.6838	0.980947	nonsynonymous SNV	Y121C	24.6
TLR5	1	223110727	rs56243703	A	G	0.005233	9743	1.092	0.7136	1.672	0.6839	0.980947	nonsynonymous SNV	L769F	25.8
DOCK8	9	406999	rs34390308	T	C	0.002565	9742	0.8909	0.4973	1.596	0.6979	0.991018	nonsynonymous SNV	R1154C	28.6
STAB1	3	52516157	rs148127040	A	G	0.001643	9737	1.143	0.54	2.419	0.7269	0.995	nonsynonymous SNV	E1355K	23.9
C3	19	6707118	rs117793540	A	G	0.003169	9623	1.1	0.6301	1.921	0.737	0.995	nonsynonymous SNV	R735W	22.6
ATP8B4	15	49931156	rs146835330	A	C	0.00298	9729	1.097	0.6348	1.896	0.7401	0.995	nonsynonymous SNV	L535F	24.4
OSCAR	19	54096945	rs1657535	A	C	0.02489	9740	1.032	0.8479	1.256	0.7527	0.995	nonsynonymous SNV	S102I	22.7
LHFPL2	5	78489022	rs146852158	T	C	0.001898	9743	1.116	0.5599	2.224	0.7554	0.995	nonsynonymous SNV	A188T	24.2
DOCK8	9	304670	rs146490788	T	C	0.001077	9743	0.8663	0.3505	2.141	0.756	0.995	nonsynonymous SNV	S165L	22.8
PYGL	14	50924018	rs34096980	C	T	0.004002	9742	1.075	0.6618	1.747	0.7694	0.995	nonsynonymous SNV	Y204C	25.4
PYGL	14	50915919	rs143759519	A	G	0.006799	9704	0.9461	0.6524	1.372	0.77	0.995	nonsynonymous SNV	P382L	28.5
CLEC7A	12	10118488	rs16910526	C	A	0.08076	9742	1.016	0.9088	1.135	0.7822	0.995	stopgain	Y238X	39
HK2	2	74878713	rs61748096	T	C	0.003181	9743	1.078	0.6295	1.845	0.7853	0.995	nonsynonymous SNV	R353C	23.3
MSR1	8	16110119	rs138749399	C	T	0.001957	9707	1.098	0.5593	2.156	0.7855	0.995	nonsynonymous SNV	H459R	25.3
DOCK8	9	271638	rs506121	T	C	0.3453	9658	1.009	0.9454	1.077	0.79	0.995	nonsynonymous SNV	A22V	22.4
IL17RA	22	17108393	rs146478431	T	G	0.00211	9711	1.091	0.5398	2.205	0.8082	0.995	nonsynonymous SNV	V392L	25.1
PABPC1	8	100712700	NA	A	AAG	0.004579	9716	1.06	0.6544	1.715	0.814	0.995	stopgain	L251*	33
LILRA2	19	54575483	rs147644033	C	T	0.001026	9739	1.114	0.4246	2.92	0.8269	0.995	nonsynonymous SNV	C295R	22.2
DOCK8	9	286593	rs529208	A	C	0.4856	9741	1.007	0.9468	1.07	0.8317	0.995	nonsynonymous SNV	P97T	23.2
ADAM28	8	24300076	rs141799611	G	A	0.001502	9648	0.9301	0.4205	2.057	0.858	0.995	nonsynonymous SNV	Q50R	23
IRF8	16	85918674	rs28368114	A	G	0.001088	9647	1.088	0.4315	2.743	0.858	0.995	nonsynonymous SNV	V83M	21.1
LCP1	13	46151048	rs149807920	T	C	0.001954	9721	1.062	0.546	2.064	0.8602	0.995	nonsynonymous SNV	S257N	20.8
BLNK	10	96247009	rs143109144	G	C	0.001181	9736	0.9295	0.3856	2.241	0.8707	0.995	nonsynonymous SNV	G30R	25.4
STXBP2	19	7641843	rs370053399	T	C	0.001181	9732	1.069	0.4375	2.61	0.8844	0.995	nonsynonymous SNV	R201C	31
STXBP2	19	7643172	rs117761837	T	C	0.01764	9665	0.9833	0.7797	1.24	0.8868	0.995	nonsynonymous SNV	T356M	25.6
IL16	15	81279649	rs200719244	A	G	0.001407	9594	1.058	0.4715	2.372	0.892	0.995	nonsynonymous SNV	R319H	25.4
OLFML3	1	113981131	rs139529930	T	G	0.002669	9739	0.9623	0.5404	1.714	0.8962	0.995	nonsynonymous SNV	A175S	20.4
PYGL	14	50911799	rs35026927	G	C	0.007081	9741	0.9771	0.6845	1.395	0.8984	0.995	nonsynonymous SNV	D634H	26.5
GBGT1	9	133154133	rs41297225	T	C	0.002485	9656	0.9624	0.5213	1.777	0.9024	0.995	nonsynonymous SNV	G157S	22.4
HAVCR2	5	157106719	rs147827860	A	G	0.006158	9741	0.9772	0.655	1.458	0.9099	0.995	nonsynonymous SNV	T101I	22.6
IL16	15	81299475	rs34460207	G	A	0.01242	9737	0.9866	0.7491	1.299	0.9236	0.995	nonsynonymous SNV	I717V	24.6
LCP1	13	46158935	rs117014375	A	G	0.006423	9728	1.019	0.6942	1.494	0.9252	0.995	nonsynonymous SNV	A40V	23.9
NCF2	1	183563229	rs35012521	A	T	0.007375	9692	1.017	0.712	1.451	0.9279	0.995	nonsynonymous SNV	N419I	25.4
ADAM28	8	24335572	rs148946378	A	G	0.002566	9739	1.024	0.5759	1.822	0.9351	0.995	nonsynonymous SNV	G500R	25.5
ARHGAP25	2	68813372	rs61758703	A	G	0.007239	9736	0.9856	0.6882	1.411	0.9367	0.995	nonsynonymous SNV	E254K	25.8
TLR5	1	223110872	rs142143294	T	A	0.002668	9743	0.9825	0.5463	1.767	0.953	0.995	nonsynonymous SNV	S720R	20.3
GPR84	12	54363670	rs140120680	C	T	0.002054	9732	1.017	0.5235	1.976	0.96	0.995	nonsynonymous SNV	N61S	24.9
GPR84	12	54362857	rs150704324	C	T	0.001642	9743	1.017	0.4884	2.119	0.9636	0.995	nonsynonymous SNV	Y332C	27.4
LILRB5	19	54255498	rs12975366	C	T	0.4141	9743	0.9986	0.9384	1.063	0.9636	0.995	nonsynonymous SNV	D247G	22.2
GBGT1	9	133155928	rs117595304	C	T	0.004523	9725	1.005	0.642	1.574	0.9822	0.995	nonsynonymous SNV	Y66C	26
CMKLR1	12	108292539	rs61740671	A	G	0.01273	9739	0.9978	0.7616	1.307	0.987	0.995	nonsynonymous SNV	L142F	22.8
TLR10	4	38773277	rs145139818	A	G	0.002011	9696	0.996	0.503	1.972	0.9908	0.995	stopgain	R772X	35
PTGS1	9	122390342	rs5794	A	G	0.009816	9726	1.002	0.7345	1.366	0.9912	0.995	nonsynonymous SNV	V444I	21.1
LILRB5	19	54257160	rs150778096	G	C	0.002105	9736	0.9979	0.5263	1.892	0.9948	0.995	nonsynonymous SNV	G12R	24.6
CSF2RB	22	36937615	rs1801122	A	C	0.04055	9577	1.001	0.8554	1.17	0.995	0.995	nonsynonymous SNV	P609T	22.1
Additional File 2: Annotated results are shown for the 142 deleterious non-synonymous and stop-gain variants in CENTREM2. Using all qualifying participants in the ADSP, p-values were obtained for deleterious variants in CENTREM2 by logistic regression while adjusting for sex, APOE ε2, APOE ε4 and the first 3 principal components. After adjustment for the 142 variants in this polygenic component, …

### Sheet: data descriptors
	Gene	Proximal gene
	CHR	Chromosome
	POS	Postion (GRCh38)
	rsID	rsID (annotated using Annovar)
	A1	Tested minor allele
	A2	Major allele
	MAF	minor allele frequency
	N	participants tested
	OR	Odds-ratio
	L95	Confidence interval lower bound
	U95	Confidence interval upper bound
	P	p-value from logistic regression with covariates
	Q	FDR adjusted p-value for 142 variants tested
	ExonicFunc	Exonic function
	AAChange	Amino acid change
	CADD16_PHRED	CADD PHRED-scaled scores
