## Additional File 3 for "Polygenic risk score analysis identifies deleterious protein-coding variants in novel immune pathway genes *ATP8B4, FCGR1A*, and *LILRB1* that associate with Alzheimer’s disease"

### Sheet: Results for 40 variants
Gene	CHR	POS	rsID	A1	A2	MAF	N	OR	L95	U95	P	Q	ExonicFunc	AAChange.ensGene	CADD16_PHRED
ATP8B4	15	49972642	rs138799625	T	C	0.008981	9740	2.152	1.516	3.056	1.827e-05	0.0003654	nonsynonymous SNV	G395S	25
ATP8B4	15	49862366	rs146911077	T	C	0.003288	9730	0.4151	0.2402	0.7175	0.001638	0.013104	nonsynonymous SNV	R1059Q	14.35
ATP8B4	15	49920375	rs72733094	T	G	0.01052	9738	1.438	1.062	1.946	0.01867	0.0829778	synonymous SNV	I598I	0.465
ATP8B4	15	49897369	rs74012834	G	A	0.004516	9741	1.588	1.003	2.515	0.04844	0.161467	nonsynonymous SNV	C874R	8.546
ATP8B4	15	49934116	rs2452524	G	T	0.3052	9712	0.9435	0.8835	1.008	0.08267	0.204376	synonymous SNV	H452H	-
ATP8B4	15	49897281	rs80237898	T	C	0.005691	9662	0.719	0.4798	1.078	0.1101	0.237474	-	-	0.341
ATP8B4	15	50074176	rs34330378	T	C	0.002155	9740	1.614	0.843	3.09	0.1486	0.2972	nonsynonymous SNV	R13Q	27.7
ATP8B4	15	50106928	rs73402903	C	T	0.0268	9717	1.141	0.9426	1.382	0.1756	0.319273	-	-	6.934
ATP8B4	15	49897276	rs182900605	C	A	0.004299	9650	1.375	0.8516	2.219	0.1928	0.335304	-	-	4.135
ATP8B4	15	49934162	rs55687265	C	G	0.01604	9694	1.154	0.9051	1.472	0.2474	0.412333	nonsynonymous SNV	F436L	22.8
ATP8B4	15	50038782	rs150442623	T	C	0.002258	9741	0.7664	0.4022	1.46	0.4185	0.593793	synonymous SNV	V116V	8.058
ATP8B4	15	49897338	rs139129011	A	G	0.002156	9737	0.7717	0.4052	1.47	0.4305	0.593793	nonsynonymous SNV	T884I	26.1
ATP8B4	15	50107003	rs148895992	A	G	0.001647	9711	0.7794	0.3701	1.641	0.512	0.682667	-	-	0.54
ATP8B4	15	50107012	rs142525839	G	A	0.01278	9698	1.075	0.8223	1.406	0.5959	0.744875	-	-	3.849
ATP8B4	15	49918915	rs116571500	T	C	0.00118	9741	1.241	0.5188	2.969	0.6275	0.760606	synonymous SNV	Q653Q	6.431
ATP8B4	15	49931156	rs146835330	A	C	0.00298	9729	1.097	0.6348	1.896	0.7401	0.870706	nonsynonymous SNV	L535F	24.4
ATP8B4	15	49866498	rs11630021	A	C	0.2791	9729	0.9928	0.9273	1.063	0.8353	0.903027	-	-	7.718
ATP8B4	15	49987465	rs16963151	C	T	0.2127	9737	1.002	0.9297	1.081	0.9511	0.9616	nonsynonymous SNV	N225S	7.567
FCGR1A	1	149784224	rs74315310	T	C	0.006926	9743	2.195	1.451	3.32	0.0001988	0.00265067	stopgain	R92X	27.4
FCGR1A	1	149791405	rs142350980	C	T	0.005348	9720	0.8322	0.5656	1.224	0.3512	0.56192	nonsynonymous SNV	I338T	0.143
FCGR1A	1	149784064	rs148373494	T	C	0.003232	9743	0.7823	0.4589	1.334	0.3669	0.564462	synonymous SNV	T38T	0.492
LILRB1	19	54632687	rs200461258	G	C	0.001386	9738	0.1731	0.0631	0.4748	0.0006573	0.006573	stopgain	Y331X	35
LILRB1	19	54630986	rs1386879329	C	T	0.002515	9738	2.658	1.329	5.317	0.005716	0.0381067	synonymous SNV	P7P	3.886
LILRB1	19	54632675	rs141840935	T	C	0.02063	9742	1.343	1.081	1.668	0.007715	0.0440857	synonymous SNV	Y327Y	0.104
LILRB1	19	54632735	rs272423	C	T	0.3252	9666	0.9355	0.8762	0.9989	0.04618	0.161467	synonymous SNV	S347S	-
LILRB1	19	54632064	rs2781773	C	A	0.002206	9743	1.92	0.9546	3.861	0.06732	0.201387	nonsynonymous SNV	E199A	18.57
LILRB1	19	54631197	rs369143660	T	C	0.001335	9736	0.4421	0.1815	1.077	0.0723	0.201387	-	-	8.01
LILRB1	19	54632690	rs10425827	G	A	0.004363	9739	1.578	0.9542	2.61	0.07552	0.201387	synonymous SNV	R332R	6.536
LILRB1	19	54636763	rs201166306	T	C	0.002206	9743	0.5661	0.2951	1.086	0.08686	0.204376	nonsynonymous SNV	T664I	23.6
LILRB1	19	54636651	-	A	AG	0.00987	9723	1.287	0.9423	1.757	0.1128	0.237474	frameshift deletion	A654Lfs*10	24.9
LILRB1	19	54631210	rs532214764	A	G	0.001129	9740	1.462	0.589	3.627	0.4131	0.593793	-	-	4.56
LILRB1	19	54631248	rs139167244	T	C	0.007133	9740	1.105	0.7636	1.6	0.5955	0.744875	-	-	2.516
LILRB1	19	54634324	rs2885933	C	A	0.002014	9680	0.9098	0.4612	1.795	0.7852	0.897371	-	-	0.297
LILRB1	19	54634413	rs3952345	C	T	0.007212	9703	0.9596	0.6711	1.372	0.8213	0.903027	-	-	0.593
LILRB1	19	54636520	rs200167361	C	G	0.0019	9736	1.049	0.518	2.125	0.894	0.941053	nonsynonymous SNV	Q609H	6.09
LILRB1	19	54631585	rs200861496	G	C	0.003027	9742	0.9864	0.564	1.725	0.9616	0.9616	synonymous SNV	G88G	4.557
TREM2	6	41161514	rs75932628	T	C	0.006203	9589	4.795	2.794	8.228	1.281e-08	5.124e-07	nonsynonymous SNV	R47H	26.1
TREM2	6	41161469	rs143332484	T	C	0.01142	9714	1.478	1.097	1.993	0.01026	0.0513	nonsynonymous SNV	R62H	9.763
TREM2	6	41161395	rs142232675	T	C	0.001643	9738	2.645	1.079	6.485	0.03354	0.13416	nonsynonymous SNV	D87N	21.8
TREM2	6	41158917	rs2234256	G	A	0.001335	9737	1.883	0.754	4.701	0.1754	0.319273	nonsynonymous SNV	L211P	0.016
Additional File 3. Annotated results for all independent variants (r2<0.2) in TREM2, ATP8B4, FCGR1A, and LILRB1. Using all qualifying participants in the ADSP, p-values were obtained for all variants in the four genes by logistic regression while adjusting for sex, APOE ε2, APOE ε4 and the first 3 principal components. After adjustment for all 40 variants in these 4 genes, which had ADSP p-values…

### Sheet: data descriptors
	Gene	Proximal gene
	CHR	Chromosome
	POS	Postion (GRCh38)
	rsID	rsID (annotated using Annovar)
	A1	Tested minor allele
	A2	Major allele
	MAF	minor allele frequency
	N	participants tested
	OR	Odds-ratio
	L95	Confidence interval lower bound
	U95	Confidence interval upper bound
	P	p-value from logistic regression with covariates
	Q	FDR adjusted p-value for 40 variants tested
	ExonicFunc	Exonic function
	AAChange	Amino acid change
	CADD16_PHRED	CADD PHRED-scaled scores
